# Extensive acquisition of carbapenem-resistant *Acinetobacter baumannii* in Intensive Care Unit patients is driven by widespread environmental contamination

**DOI:** 10.1101/2022.05.19.22275186

**Authors:** Emma L. Doughty, Haiyang Liu, Robert A. Moran, Xiaoting Hua, Xiaoliang Ba, Feng Guo, Xiangping Chen, Linghong Zhang, Mark Holmes, Willem van Schaik, Alan McNally, Yunsong Yu

## Abstract

Carbapenem-resistant *Acinetobacter baumannii* (CRAB) is a major public health concern globally. Often studied in the context of hospital outbreaks, little is known about the persistence and evolutionary dynamics of endemic CRAB populations. A three-month prospective observational study was conducted in a 28-bed intensive care unit (ICU) in Hangzhou, China. A total of 3985, 964 and 119 samples were collected from the hospital environment, patients and staff, respectively. CRAB were isolated from 10.75% of collected samples (n = 551) and whole-genome sequenced. The ICU CRAB population was dominated by OXA-23-producing global clone 2 isolates (99.27 % of all isolates) that could be divided into 20 distinct clusters. CRAB was persistently present in the ICU, driven by regular introductions of distinct clusters. The hospital environment was heavily contaminated, with CRAB isolated from bed units on 183/335 (54.63 %) sampling occasions but from patients on only 72/299 (24.08 %) occasions. CRAB was spread to adjacent bed units and rooms and following re-location of patients within the ICU. We also observed that, over the course of this study, three different plasmids had transferred between CRAB strains in the ICU. The epidemiology of CRAB in this setting contrasted with previously described clonal outbreaks in high-income countries, highlighting the importance of environmental CRAB reservoirs in ICU epidemiology. There is an urgent need for targeted infection prevention and control interventions in endemic settings that can address the global threat posed by this against this multidrug-resistant opportunistic pathogen.
