## supplementary dataset 1 for "Extensive acquisition of carbapenem-resistant *Acinetobacter baumannii* in Intensive Care Unit patients is driven by widespread environmental contamination"

### Sheet: Sheet1
Isolate	imipenem	cefoperazone-sulbactam(1:1)	cefoperazone-sulbactam(2:1)	polymyxin B	tigecycline	ciprofloxacin	meropenem	amikacin	sulbactam
H1	64	64	128	1	0.5	>32	128	>256	64
H2	32	64	64	1	1	>32	64	>256	64
H3	32	16	32	1	1	>32	16	4	8
H4	32	16	32	1	1	>32	64	4	32
H5	32	64	64	1	2	>32	64	4	16
H6	32	32	64	1	2	>32	128	4	16
H7	32	32	64	2	2	>32	32	4	16
H8	64	32	64	1	1	>32	128	4	16
H9	64	16	32	2	0.25	>32	128	2	32
H10	64	64	64	1	0.5	>32	64	4	32
H11	64	64	128	0.5	2	>32	128	8	64
H12	64	128	128	1	1	>32	64	>256	128
H13	64	16	32	1	1	>32	64	4	16
H14	32	64	128	1	1	>32	64	>256	64
H15	32	16	32	1	1	>32	64	4	8
H16	32	16	32	1	2	>32	32	4	8
H17	64	32	64	2	1	>32	64	4	32
H18	16	8	16	1	0.5	>32	16	4	8
H19	64	32	64	1	0.5	>32	64	4	32
H20	16	16	32	2	1	>32	32	4	16
H21	64	32	64	1	1	>32	64	4	16
H22	64	64	128	1	2	>32	64	4	32
H23	64	64	64	1	1	>32	64	4	16
H24	32	32	64	1	2	>32	64	4	32
H25	32	32	64	0.5	0.5	>32	32	2	64
H26	64	64	128	1	0.5	>32	>128	>256	128
H27	32	64	64	1	0.5	>32	64	>256	32
H28	64	128	>128	1	1	>32	128	>256	>256
H29	64	128	128	1	1	>32	128	>256	64
H30	64	128	>128	2	2	>32	128	>256	64
H31	64	64	128	1	2	>32	64	8	32
H32	32	16	32	1	1	>32	64	>256	16
H33	32	32	32	1	0.5	>32	32	>256	64
H34	32	64	64	1	0.5	>32	32	>256	32
H35	64	32	64	1	0.5	>32	64	>256	32
H36	32	16	32	1	1	>32	32	4	16
H37	32	32	64	1	1	>32	64	>256	32
H38	32	32	64	2	1	>32	64	>256	32
H39	32	128	>128	1	2	>32	128	>256	128
H40	32	64	128	1	2	>32	64	>256	128
H41	32	16	32	1	0.5	>32	16	4	32
H42	16	16	16	1	0.5	>32	32	4	16
H43	32	16	32	1	1	>32	16	4	16
H44	32	32	32	1	1	>32	32	4	16
H45	16	32	32	1	1	>32	64	4	16
H46	32	16	32	1	2	>32	32	4	16
H47	32	16	32	2	2	>32	32	8	16
H48	16	16	32	1	2	>32	64	8	16
H49	16	16	16	1	0.5	>32	32	4	16
H50	16	32	32	1	0.5	>32	32	4	16
H51	32	16	32	1	1	>32	64	4	16
H52	64	64	128	1	1	>32	128	4	32
H53	64	32	128	1	1	>32	64	4	32
H54	64	32	64	1	1	>32	64	4	32
H55	64	64	>128	1	1	>32	>128	>256	64
H56	64	32	64	2	2	>32	64	4	16
H57	64	32	64	1	0.5	>32	64	>256	32
H58	16	16	32	1	0.5	>32	32	4	8
H59	64	32	64	1	1	>32	128	4	32
H60	64	64	128	2	1	>32	128	>256	64
H61	64	128	>128	1	1	>32	128	>256	128
H62	64	128	>128	1	2	>32	128	>256	128
H63	16	32	64	1	2	>32	32	>256	32
H64	64	32	64	1	1	>32	128	4	64
H65	32	32	64	1	0.5	>32	64	>256	32
H66	32	32	64	1	1	>32	64	>256	32
H67	64	64	64	1	1	>32	64	>256	32
H68	64	64	128	1	1	>32	64	>256	32
H69	64	64	64	1	1	>32	64	>256	32
H70	64	128	>128	1	2	>32	128	>256	128
H71	64	128	>128	1	2	>32	64	>256	128
H72	64	128	>128	1	2	>32	128	>256	128
H73	16	16	32	1	0.5	>32	64	8	8
H74	16	16	32	1	1	>32	32	4	16
H75	16	16	32	1	1	>32	32	4	16
H76	16	16	32	1	1	>32	64	4	16
H77	16	16	32	1	2	>32	64	8	>256
H78	32	16	32	1	1	>32	64	4	256
H79	64	64	128	1	1	>32	128	4	32
H80	128	64	128	2	1	>32	128	>256	64
H81	32	64	128	1	1	>32	32	4	64
H82	32	16	32	1	1	>32	32	4	8
H83	64	32	64	1	1	>32	64	>256	32
H84	32	32	64	1	1	>32	64	>256	32
H85	32	32	64	1	1	>32	32	>256	32
H86	16	16	32	1	2	>32	32	4	8
H87	32	16	32	1	2	>32	32	4	8
H88	16	8	32	1	0.5	>32	16	2	8
H89	32	16	32	1	0.5	>32	32	4	8
H90	64	32	64	1	0.5	>32	128	>256	32
H91	32	64	64	1	1	>32	32	4	64
H92	32	64	128	1	1	>32	64	>256	32
H93	64	64	128	1	1	>32	64	>256	128
H94	32	16	32	1	2	>32	32	4	16
H95	32	128	>128	1	2	>32	64	>256	64
H96	64	32	64	1	0.25	>32	64	1	16
H97	32	16	32	1	0.5	>32	64	2	16
H98	32	32	64	1	0.5	>32	32	>256	16
H99	16	16	32	1	1	>32	32	4	16
H100	32	32	64	1	2	>32	64	>256	16
H101	32	32	64	1	1	>32	64	>256	16
H102	32	32	64	1	1	>32	64	>256	32
H103	64	32	64	1	1	>32	32	>256	32
H104	32	64	64	1	0.25	>32	64	>256	64
H105	32	32	64	1	0.5	>32	32	>256	64
H106	32	32	64	1	0.5	>32	64	>256	32
H107	32	32	64	1	0.5	>32	64	4	64
H108	32	32	64	1	0.5	>32	64	>256	32
H109	64	128	>128	1	2	>32	128	>256	128
H110	32	64	128	1	2	>32	64	>256	64
H111	64	128	>128	1	2	>32	128	>256	128
H112	64	32	64	1	0.5	>32	128	2	32
H113	32	32	64	1	0.5	>32	128	4	32
H114	64	32	32	1	0.5	>32	128	4	32
H115	64	16	32	1	1	>32	128	4	32
H116	64	64	64	1	1	>32	64	>256	32
H117	32	16	32	1	1	>32	64	4	8
H118	16	16	32	1	2	>32	32	4	16
H119	32	32	64	1	1	>32	64	>256	32
H120	32	32	64	1	1	>32	32	4	64
H121	32	32	64	1	4	>32	64	>256	32
H122	64	64	128	2	1	>32	128	>256	128
H123	128	128	>128	2	1	32	128	>256	128
H124	16	32	64	1	4	>32	32	4	64
H125	32	32	64	1	1	>32	64	>256	32
H126	64	64	128	1	2	>32	128	>256	128
H127	64	128	128	1	2	>32	128	>256	128
H128	32	16	32	1	0.25	>32	64	2	16
H129	16	8	16	1	0.5	>32	32	2	8
H130	32	32	64	1	0.5	>32	64	>256	64
H131	64	32	64	1	1	>32	64	>256	64
H132	64	32	64	1	1	>32	64	>256	64
H133	32	16	16	1	2	>32	32	4	8
H134	32	32	64	1	1	>32	64	>256	32
H135	32	32	128	1	1	>32	128	>256	32
H136	64	32	64	1	0.25	>32	64	>256	32
H137	32	64	64	2	0.25	>32	64	>256	32
H138	64	32	64	1	0.5	>32	128	>256	64
H139	64	64	128	1	0.5	>32	>128	>256	64
H140	64	64	64	1	0.5	>32	128	>256	64
H141	32	32	64	1	1	>32	64	>256	32
H142	64	32	64	1	1	>32	64	>256	32
H143	32	32	64	2	1	>32	64	>256	32
H144	64	32	64	1	0.5	>32	128	2	32
H145	32	32	64	1	0.5	>32	64	>256	32
H146	32	64	>128	1	0.5	>32	128	>256	128
H147	64	128	128	1	1	>32	>128	>256	128
H148	32	32	64	1	1	>32	64	>256	16
H149	32	64	64	1	1	>32	64	>256	64
H150	32	16	32	1	2	>32	32	4	8
H151	32	32	64	1	2	>32	64	4	16
H152	32	32	64	1	0.25	32	128	>256	16
H153	16	16	32	1	0.5	>32	16	4	16
H154	16	16	32	1	1	>32	32	4	16
H155	32	32	128	1	0.25	>32	64	>256	64
H156	64	32	64	1	1	>32	64	4	64
H157	64	64	128	2	1	>32	128	>256	64
H158	64	64	128	2	1	>32	128	>256	32
H159	64	64	>128	0.5	0.5	>32	64	>256	64
H160	64	64	128	1	1	>32	128	>256	64
H161	32	32	64	1	1	>32	32	>256	32
H162	32	32	64	1	1	>32	64	>256	32
H163	16	16	32	1	1	>32	32	2	16
H164	32	32	64	1	1	>32	64	>256	>256
H165	64	64	128	1	1	>32	128	>256	64
H166	32	64	128	2	1	>32	32	>256	64
H167	64	64	128	1	1	>32	64	>256	64
H168	16	32	64	1	2	>32	32	>256	32
H169	32	32	64	1	2	>32	32	>256	32
H170	16	64	128	1	2	>32	32	>256	128
H171	16	32	64	1	2	>32	32	>256	32
H172	32	32	64	1	2	>32	32	>256	32
H173	32	32	64	1	2	>32	32	>256	32
H174	32	32	64	1	1	32	128	>256	16
H175	32	32	64	1	1	32	64	>256	16
H176	16	16	32	2	2	>32	16	4	16
H177	32	64	128	1	2	>32	64	>256	128
H178	32	64	128	1	1	32	32	>256	64
H179	32	32	64	2	2	>32	64	4	32
H180	64	64	64	1	2	>32	64	4	32
H181	64	128	>128	1	1	>32	128	>256	128
H182	64	64	128	1	1	>32	64	>256	128
H183	16	16	32	1	2	>32	32	4	8
H184	16	32	32	1	2	>32	16	4	16
H185	16	8	16	1	2	>32	16	4	8
H186	32	16	32	1	2	>32	32	4	8
H187	32	8	16	1	2	>32	32	4	8
H188	32	32	64	1	2	>32	32	>256	64
H189	32	64	64	1	1	>32	32	>256	64
H190	16	64	128	1	1	>32	32	>256	64
H191	16	32	64	1	1	>32	32	>256	64
H192	32	64	64	1	1	>32	32	>256	64
H193	16	64	128	1	2	>32	32	>256	64
H194	16	32	64	1	1	>32	16	>256	64
H195	16	64	64	1	1	>32	32	>256	64
H196	16	64	64	2	2	>32	32	>256	64
H197	32	64	64	1	1	>32	32	>256	64
H198	32	32	64	1	1	>32	32	>256	64
H199	32	32	64	1	1	32	64	4	16
H200	64	32	64	1	1	>32	64	4	64
H201	16	8	16	1	1	>32	32	4	8
H202	32	16	32	1	1	>32	64	4	16
H203	64	32	64	1	1	>32	64	4	32
H204	16	8	16	1	1	>32	16	4	8
H205	16	16	32	2	1	>32	16	4	8
H206	64	32	128	1	1	>32	64	4	32
H207	32	16	32	2	2	>32	32	8	8
H208	64	64	64	1	2	>32	128	4	64
H209	16	16	16	1	2	>32	32	4	8
H210	64	32	128	1	2	>32	64	4	64
H211	64	64	128	1	1	>32	128	4	64
H212	16	64	64	1	1	>32	32	>256	64
H213	32	64	64	1	1	>32	32	>256	64
H214	32	64	64	1	1	>32	32	>256	64
H215	16	32	64	1	2	32	32	>256	64
H216	64	64	128	1	1	>32	128	>256	64
H217	16	32	64	1	2	>32	32	>256	64
H218	32	32	64	1	2	>32	32	>256	64
H219	16	64	64	1	1	>32	32	>256	64
H220	16	64	64	1	1	>32	16	>256	64
H221	32	64	64	1	1	>32	64	4	16
H222	16	16	16	1	1	>32	32	4	16
H223	32	32	32	1	2	>32	64	4	16
H224	32	16	32	2	2	>32	64	4	32
H225	32	16	32	1	1	>32	32	4	32
H226	16	64	64	1	1	>32	32	>256	64
H227	128	128	>128	1	0.5	4	128	4	256
H228	16	16	16	1	1	>32	32	4	8
H229	16	16	32	2	2	>32	32	4	8
H230	32	32	64	1	1	>32	64	>256	32
H231	64	64	128	1	2	>32	128	4	32
H232	32	16	16	1	2	>32	32	4	16
H233	64	64	64	1	2	>32	64	8	32
H234	32	32	64	2	2	>32	64	4	16
H235	64	64	64	1	1	>32	128	4	32
H236	64	32	64	1	1	>32	64	4	32
H237	64	64	128	1	1	>32	128	8	64
H238	64	32	64	1	1	>32	64	4	32
H239	64	64	64	1	0.5	>32	128	>256	64
H240	64	64	64	1	0.5	32	64	>256	32
H241	32	32	64	1	0.5	32	64	>256	32
H242	64	32	64	1	1	32	64	2	32
H243	32	64	128	1	1	>32	32	>256	128
H244	64	16	32	1	1	32	64	2	32
H245	64	64	64	1	0.5	32	128	>256	32
H246	64	32	64	1	0.25	>32	128	>256	32
H247	64	32	64	1	0.5	>32	64	>256	32
H248	32	16	32	1	0.5	>32	64	4	16
H249	64	128	128	1	1	>32	128	>256	64
H250	64	64	64	1	0.5	>32	64	>256	64
H251	32	64	64	1	0.5	>32	64	>256	64
H252	64	64	128	1	0.5	>32	128	>256	64
H253	32	32	64	1	1	>32	64	>256	32
H254	32	32	64	1	0.25	>32	64	>256	128
H255	32	32	128	1	1	>32	64	>256	128
H256	32	64	64	1	1	>32	128	>256	64
H257	64	64	128	2	2	>32	128	>256	128
H258	64	64	128	2	1	>32	64	>256	64
H259	32	64	128	1	1	>32	64	>256	64
H260	64	64	64	1	1	>32	128	>256	64
H261	64	32	64	1	1	>32	128	>256	32
H262	32	32	64	1	0.5	>32	32	>256	32
H263	16	32	32	1	1	>32	32	4	16
H264	64	32	64	1	1	>32	64	4	16
H265	32	32	32	2	2	>32	32	8	16
H266	32	32	32	1	1	>32	32	4	16
H267	32	16	32	1	1	>32	32	4	16
H268	32	16	32	1	2	>32	32	4	16
H269	32	16	32	1	1	>32	32	4	16
H270	32	16	32	1	0.5	>32	64	4	16
H271	32	32	64	2	1	>32	32	4	16
H272	32	16	32	2	1	>32	64	4	16
H273	32	16	32	2	2	>32	32	4	16
H274	64	128	128	1	2	>32	128	>256	128
H275	64	64	128	1	1	>32	128	>256	64
H276	128	64	128	2	1	>32	128	>256	64
H277	64	64	128	2	1	>32	64	>256	32
H278	64	32	128	2	0.25	>32	128	>256	32
H279	64	64	64	2	0.5	32	128	>256	64
H280	32	16	32	1	0.5	>32	32	2	8
H281	32	64	128	1	0.5	>32	64	>256	64
H282	64	64	64	1	0.5	>32	128	>256	64
H283	64	32	64	2	1	>32	64	>256	64
H284	32	32	64	2	1	>32	64	4	32
H285	16	16	32	1	1	>32	32	4	16
H286	32	32	128	1	0.5	>32	64	>256	64
H287	64	64	128	1	1	>32	128	4	128
H288	16	16	32	1	0.5	>32	32	4	16
H289	64	64	64	1	0.5	>32	128	4	32
H290	64	32	64	2	2	>32	128	4	64
H291	32	64	128	1	0.5	>32	128	>256	64
H292	64	64	128	1	1	>32	128	>256	64
H293	32	64	128	2	0.5	>32	64	>256	64
H294	16	16	32	1	0.5	>32	64	4	16
H295	32	32	64	1	1	>32	128	>256	64
H296	64	64	>128	1	1	>32	>128	>256	128
H297	32	64	128	1	2	>32	64	>256	64
H298	32	64	128	1	1	>32	128	>256	128
H299	32	64	128	1	4	>32	64	>256	64
H300	32	64	128	1	2	>32	64	>256	64
H301	64	64	128	1	1	>32	128	>256	64
H302	32	32	64	1	0.25	>32	64	>256	64
H303	64	64	128	1	0.5	>32	64	>256	64
H304	64	64	128	1	0.5	>32	128	>256	64
H305	32	16	32	1	1	>32	64	4	16
H306	64	64	128	1	1	>32	64	>256	64
H307	32	64	128	1	1	>32	32	>256	64
H308	64	32	64	1	1	32	64	2	32
H309	64	16	32	2	2	32	128	2	64
H310	32	32	64	1	0.5	>32	64	4	32
H311	32	32	64	1	0.5	>32	64	>256	32
H312	32	32	64	1	0.5	>32	64	>256	32
H313	16	32	32	1	1	>32	16	4	16
H314	32	32	32	1	1	>32	32	4	16
H315	16	16	32	2	1	>32	32	4	16
H316	32	32	64	2	1	>32	32	4	32
H317	16	16	32	1	0.5	>32	32	2	32
H318	32	32	64	1	0.5	>32	64	2	64
H319	16	32	64	2	1	>32	32	4	64
H320	64	32	64	2	0.5	32	64	>256	32
H321	32	32	64	2	1	>32	64	>256	32
H322	32	64	128	1	0.5	>32	64	>256	32
H323	64	128	128	1	0.5	>32	128	>256	64
H324	32	32	64	1	1	>32	32	4	32
H325	32	32	32	1	0.5	>32	64	2	8
H326	16	16	32	1	1	>32	32	4	8
H327	16	16	64	1	1	>32	64	8	16
H328	32	16	32	1	2	>32	64	4	8
H329	16	16	32	1	0.25	>32	32	2	16
H330	64	64	>128	1	0.5	>32	128	4	32
H331	32	16	32	1	0.5	>32	32	4	8
H332	32	16	32	1	2	>32	32	4	8
H333	64	32	32	1	0.5	>32	64	4	16
H334	16	16	32	1	1	>32	32	4	16
H335	16	16	32	1	1	>32	32	4	16
H336	32	128	128	1	0.125	16	64	>256	32
H337	32	32	64	1	1	>32	64	>256	32
H338	32	32	64	1	0.5	32	64	>256	32
H339	32	16	32	1	2	>32	64	4	8
H340	32	64	64	1	1	>32	64	>256	32
H341	64	64	>128	1	2	>32	128	>256	64
H342	16	64	64	1	1	>32	64	>256	64
H343	16	64	64	1	1	>32	64	>256	64
H344	32	32	32	1	1	>32	32	4	8
H345	32	16	16	1	1	>32	32	4	8
H346	32	16	32	2	2	>32	64	4	8
H347	16	8	16	1	2	>32	32	4	8
H348	64	32	64	1	1	>32	64	>256	32
H349	32	32	64	1	0.5	>32	64	>256	32
H350	32	32	32	1	0.5	32	32	2	8
H351	64	64	128	1	0.5	>32	64	>256	32
H352	32	32	64	1	1	>32	64	>256	32
H353	64	64	64	2	1	>32	128	>256	32
H354	64	64	64	2	1	>32	128	>256	32
H355	32	16	32	1	2	>32	64	4	16
H356	32	32	64	2	1	>32	64	>256	32
H357	16	16	32	1	0.5	>32	32	2	16
H358	16	16	32	1	0.5	>32	32	4	16
H359	32	16	32	1	1	>32	32	4	16
H360	64	64	64	1	1	32	64	2	16
H361	16	8	32	1	0.5	>32	32	4	16
H362	16	32	64	1	0.5	>32	32	4	16
H363	32	32	64	1	0.5	32	128	>256	32
H364	32	32	64	1	0.5	32	64	>256	64
H365	64	32	64	1	0.25	32	64	>256	32
H366	16	16	32	1	0.5	>32	64	4	32
H367	32	32	64	1	1	>32	64	4	64
H368	32	32	64	1	1	>32	32	4	32
H369	32	32	64	1	1	>32	32	4	32
H370	32	32	64	2	1	>32	32	4	32
H371	32	32	64	1	1	>32	64	4	32
H372	32	32	64	1	1	>32	64	4	64
H373	64	32	64	1	0.5	>32	128	>256	32
H374	32	32	64	1	1	>32	32	4	16
H375	64	16	32	1	1	>32	32	4	16
H376	32	16	32	1	2	>32	64	4	16
H377	64	64	64	1	2	>32	128	4	32
H378	32	8	16	1	2	>32	32	4	16
H379	32	16	32	2	2	>32	64	8	16
H380	32	8	16	1	2	>32	64	4	16
H381	64	32	64	2	0.5	32	128	>256	32
H382	64	64	64	2	0.5	>32	64	2	64
H383	32	32	64	2	1	>32	32	>256	32
H384	64	64	64	2	1	>32	64	>256	32
H385	32	32	64	2	1	>32	64	>256	32
H386	64	32	64	2	1	>32	64	>256	32
H387	64	64	64	2	1	>32	64	>256	64
H388	32	32	64	2	1	>32	128	2	32
H389	32	32	64	1	0.25	>32	64	>256	32
H390	32	32	64	1	0.5	>32	32	4	32
H391	32	32	64	2	0.5	>32	64	>256	32
H392	32	32	32	1	1	>32	32	4	8
H393	32	16	32	2	1	>32	64	4	16
H394	32	64	64	1	1	>32	32	>256	64
H395	64	64	64	1	1	>32	64	>256	64
H396	16	32	64	1	0.5	>32	32	>256	32
H397	64	128	>128	1	1	>32	64	>256	128
H398	32	32	64	1	1	>32	32	4	16
H399	32	16	32	1	1	>32	32	4	8
H400	32	32	64	1	1	>32	64	>256	32
H401	16	16	32	1	2	>32	32	4	8
H402	32	16	32	1	1	>32	64	4	16
H403	32	32	32	1	1	>32	32	4	8
H404	32	16	32	1	0.5	>32	32	2	8
H405	16	16	32	1	0.5	>32	16	4	8
H406	32	32	64	1	1	>32	64	4	16
H407	32	16	32	1	1	>32	64	4	16
H408	16	16	32	1	1	>32	32	4	8
H409	32	16	32	2	2	>32	32	4	8
H410	32	16	32	1	2	>32	32	4	16
H411	32	16	32	1	1	>32	16	4	8
H412	32	16	64	1	0.25	32	64	<0.5	16
H413	32	32	64	1	0.5	32	64	2	16
H414	64	32	32	1	0.5	32	64	1	16
H415	32	32	64	1	1	32	64	2	16
H416	64	32	64	1	1	32	64	2	16
H417	32	32	64	2	1	>32	64	>256	32
H418	64	16	32	2	1	32	64	1	32
H419	32	32	64	1	1	>32	64	>256	32
H420	32	32	64	1	0.125	>32	64	>256	64
H421	64	32	64	1	0.25	>32	64	>256	32
H422	64	64	64	1	0.5	>32	64	>256	64
H423	32	32	64	1	2	>32	32	4	32
H424	32	128	128	1	2	>32	64	>256	64
H425	32	32	64	1	2	>32	64	8	32
H426	16	16	32	2	2	>32	64	4	16
H427	32	32	32	1	1	>32	32	4	16
H428	32	16	32	1	0.5	>32	64	4	16
H429	32	16	32	2	1	>32	32	4	16
H430	32	16	32	1	1	>32	16	4	16
H431	32	16	64	1	2	>32	32	4	16
H432	32	16	32	1	1	>32	32	4	16
B1	64	32	64	1	0.5	>32	128	4	256
B2	64	64	128	2	0.25	2	128	2	>256
B3	32	16	32	1	1	>32	32	4	16
B4	32	32	64	1	1	>32	64	4	32
B5	64	32	64	1	1	>32	64	4	64
B6	64	64	128	1	1	>32	64	>256	64
B7	32	32	64	2	1	>32	128	4	32
B8	64	64	128	2	1	>32	128	4	64
B9	64	64	128	1	0.25	32	128	>256	64
B10	64	32	64	2	0.25	32	128	>256	64
B11	64	64	128	1	1	>32	128	>256	128
B12	32	32	64	2	1	>32	64	>256	32
B13	16	16	32	1	0.5	>32	32	4	16
B14	32	16	32	2	1	>32	64	4	16
B15	64	32	64	1	2	>32	64	4	16
B16	32	16	32	1	1	>32	64	>256	16
B17	64	32	32	1	0.5	>32	128	4	32
B18	64	128	128	2	1	>32	>128	>256	64
B19	64	32	64	1	1	>32	128	4	64
B20	32	32	64	2	1	>32	64	>256	32
B21	64	128	128	2	1	>32	128	>256	128
B22	32	16	32	1	1	>32	64	4	16
B23	32	32	64	1	0.5	>32	64	>256	32
B24	64	64	128	1	1	>32	128	8	128
B25	16	16	32	1	1	>32	32	4	16
B26	32	64	64	1	1	>32	32	4	64
B27	64	64	128	2	1	32	128	>256	64
B28	32	64	128	1	1	>32	64	>256	128
B29	64	32	128	1	1	>32	64	4	16
B30	64	128	128	1	1	>32	128	>256	64
B31	32	32	64	1	0.25	>32	32	>256	32
B32	64	64	64	1	0.25	>32	64	>256	64
B33	32	64	128	1	0.5	>32	32	>256	64
B34	32	32	128	1	0.5	>32	64	>256	64
B35	32	32	128	1	0.5	>32	32	>256	32
B36	32	16	32	1	1	>32	32	4	16
B37	16	16	16	1	1	>32	32	4	16
B38	32	16	32	1	2	>32	32	4	16
B39	0.25	2	4	1	0.06	0.25	0.5	1	2
B40	64	64	128	2	0.25	32	64	>256	128
B41	64	64	128	1	0.5	>32	64	>256	128
B42	16	32	64	1	1	>32	16	>256	64
B43	32	64	64	1	0.5	32	64	>256	32
B44	32	64	64	1	0.5	>32	64	>256	32
B45	64	64	64	1	1	>32	64	8	64
B46	64	128	>128	1	1	>32	128	>256	128
B47	32	32	64	1	1	>32	64	4	32
B48	64	32	64	2	0.5	>32	64	4	16
B49	32	64	128	2	1	>32	32	>256	64
B50	32	64	128	2	1	>32	32	>256	64
B51	16	16	64	2	1	>32	32	4	16
B52	32	64	64	1	1	>32	32	>256	64
B53	64	64	64	2	1	>32	128	4	32
B54	128	128	128	2	1	>32	128	4	64
B55	32	64	128	1	0.25	16	64	>256	32
B56	64	32	64	2	1	>32	64	4	16
B57	16	16	32	2	1	>32	32	4	8
B58	32	32	64	2	0.25	32	64	>256	32
B59	32	16	32	2	2	>32	32	4	32
B60	64	16	32	2	1	16	64	2	32
B61	64	128	128	1	1	>32	64	>256	128
B62	32	64	128	1	2	>32	128	>256	64
B63	64	64	128	1	0.5	>32	128	>256	64
B64	32	32	64	1	0.5	>32	64	>256	32
B65	8	32	64	1	0.5	>32	16	8	32
B66	16	32	64	1	1	>32	32	>256	64
B67	32	32	64	1	0.5	>32	64	>256	32
B68	32	32	64	1	1	>32	128	>256	32
B69	32	64	128	1	1	>32	64	>256	64
B70	16	16	32	1	1	>32	16	4	16
B71	32	32	128	1	1	>32	64	>256	32
B72	32	32	128	1	0.5	>32	64	>256	16
B73	64	32	64	1	1	32	64	1	32
B74	16	16	32	1	1	>32	32	4	32
B75	32	32	64	2	1	32	64	>256	32
B76	32	32	64	2	1	32	64	>256	32
B77	32	32	64	1	1	>32	32	>256	32
B78	16	16	32	1	1	>32	32	4	32
B79	16	16	32	1	1	>32	32	4	16
B80	32	16	32	1	1	>32	16	2	16
B81	32	64	64	1	0.5	>32	64	>256	64
B82	64	128	>128	1	4	>32	128	>256	64
B83	32	32	64	2	1	32	64	1	32
B84	64	32	32	2	1	16	128	2	32
B85	64	32	64	2	1	>32	64	>256	32
B86	32	32	64	2	1	>32	64	>256	32
B87	32	32	64	1	0.5	>32	128	>256	64
B88	32	32	128	1	0.125	32	32	>256	64
B89	32	16	64	1	0.5	>32	32	4	32
B90	64	64	64	1	1	>32	64	4	64
B91	64	32	64	1	0.5	>32	128	>256	64
B92	16	8	32	1	1	>32	32	4	16
B93	32	32	64	1	1	>32	32	>256	32
B94	32	32	64	1	1	>32	64	>256	32
B95	32	32	64	1	1	>32	32	>256	32
B96	64	64	128	1	0.5	>32	128	>256	64
B97	32	16	32	1	1	>32	64	4	16
B98	32	16	32	1	1	>32	64	4	16
B99	32	16	32	1	1	32	64	2	32
B100	32	16	32	1	1	16	32	1	32
B101	64	128	128	1	0.25	64	64	>256	64
C1	32	16	32	1	1	>32	32	8	16
C2	64	32	64	1	1	>32	128	4	32
C3	64	32	64	1	1	>32	64	4	16
C4	16	16	32	1	1	>32	32	4	16
C5	32	32	64	1	0.5	>32	64	>256	32
C6	16	32	64	1	0.5	>32	64	>256	32
C7	64	32	64	1	0.5	>32	64	>256	32
C8	32	32	32	1	1	>32	64	4	16
C9	16	32	64	1	1	>32	32	8	32
C10	64	64	>128	1	1	>32	128	4	32
C11	16	16	32	1	1	>32	32	4	16
C12	32	16	32	1	0.5	>32	16	4	8
C13	32	32	64	1	0.5	32	64	2	32
C14	64	64	128	1	0.5	>32	128	>256	64
C15	32	64	64	1	1	>32	32	>256	64
C16	32	32	64	1	1	>32	32	>256	64
C17	32	16	32	1	1	>32	32	4	8
C18	32	32	64	1	1	>32	64	>256	32
C19	64	64	64	1	0.5	>32	128	>256	32
